# Single-cell dissection of the immune response after acute myocardial infarction

**DOI:** 10.1101/2023.05.02.23289370

**Authors:** Irene V. van Blokland, Roy Oelen, Hilde E. Groot, Jan Walter Benjamins, Kami Pekayvaz, Corinna Losert, Viktoria Knottenberg, Matthias Heinig, Leo Nicolai, Konstantin Stark, Pim van der Harst, Lude H. Franke, Monique G. P. van der Wijst

## Abstract

The role of the immune system during and in response to acute myocardial infarction (MI) is poorly characterized but is an important driver of recurrent cardiovascular events. Anti-inflammatory drugs have shown promising effects on lowering this recurrency risk, but broadly impair the immune system and may induce severe side effects. To overcome these challenges a more detailed understanding of the immune response to myocardial infarction is needed.

For this, we compared peripheral blood mononuclear cell (PBMC) single-cell RNA-sequencing expression and plasma protein profiles over time (hospital admission, 24h and 6-8 weeks after STEMI) in 38 patients and in comparison to 38 controls (95,995 diseased and 33,878 control PBMCs). Compared to controls, we observed a relative increase in classical monocytes and a decrease in CD56^dim^ natural killer cells in STEMI patients at admission, and these differences persisted until 24h after STEMI. The monocytes also showed the largest gene expression changes in each of the conditions, which was associated with changes in toll-like receptor, IFN and IL-1 signaling activity. Finally, a targeted protein cardiovascular biomarker panel revealed 33/92 plasma proteins to be changed after STEMI. Interestingly, three of these proteins were found to be affected by coronary artery disease-associated genetic risk variation, disease status and time after STEMI. Indicating the importance of taking all these aspects into consideration when defining potential future therapies.

Altogether, our analyses have revealed the immunological pathways that are disturbed upon MI, and in which cell type and during which stage of the disease this occurs. Additionally, we also provide insights in which patients are expected to benefit most from anti-inflammatory treatments, by identifying the genetic variants and disease stage at which these variants affect the outcome of these (drug-targeted) pathways. These findings advance our knowledge of the immune response after MI and provide further guidance for future therapeutic studies.
