## Supplementary tables for "Single-cell dissection of the immune response after acute myocardial infarction": Table_S1_QC.xlsx

### Sheet: QC_yields
dataset	cellranger	doublet	mt_hbb_numi
STEMI_v2	66209	61435	58418
STEMI_v3	71881	62931	41757
C_v2	40490	26760	26368
C_v3	9272	6607	6214
all	187852	157733	132757
pct_yield		0.839666	0.841656
