## Supplementary tables for "Single-cell dissection of the immune response after acute myocardial infarction": Table_S3_DPA.xlsx

### Sheet: Major cell types
Significant differences in proportions of major cell types per condition
Condition
	CD4T	CD8T	monocyte	DC	B	NK
t0-t24h	0.25985	0.25016	0.05187	0.47614	0.07826	0.00896
t0-t8w	0.0043	0.01133	0	0.27891	0.0717	0.121
t24h-t8w	0.00046	0.05061	0	0.29842	0.4693	0.12365
C-t0	0.16679	0.03616	2e-05	0.36464	0.2961	0.00955
C-t24h	0.04981	0.12283	0	0.33707	0.02175	0
C-t8w	0.04387	0.30481	0.32514	0.17773	0.02218	0.00023
Holm-Bonferroni correction
Significance Holm corrected	Most sign					Least significant
	0.00833333	0.01	0.0125	0.0166667	0.025	0.05
CD4	0.00046	0.0043	0.04387	0.04981	0.16679	0.25985
CD8	0.01133	0.03616	0.05061	0.12283	0.25016	0.30481
Monocyte	0	0	0	2e-05	0.05187	0.32514
DC	0.17773	0.27891	0.29842	0.33707	0.36464	0.47614
B	0.02175	0.02218	0.0717	0.27891	0.2961	0.4693
NK	0	0.00023	0.00896	0.00955	0.121	0.12365
TEST_40	T_other	0.00488998	t24h	V2	0.488998
TEST_6	T_other	0.00142857	t24h	V2	0.142857
TEST_46	T_other	0.00259067	t24h	V2	0.259067
TEST_28	T_other	0.00274725	t24h	V2	0.274725
TEST_39	T_other	0.00484848	t24h	V2	0.484848
TEST_42	T_other	0.00856531	t24h	V2	0.856531
TEST_32	T_other	0.00267559	t24h	V2	0.267559
TEST_45	T_other	0.0013459	t24h	V2	0.13459
TEST_55	T_other	0.00268817	t24h	V2	0.268817
TEST_47	T_other	0.00524246	t24h	V2	0.524246
TEST_25	T_other	0.00301205	t24h	V2	0.301205
TEST_43	T_other	0.00508906	t24h	V2	0.508906
TEST_53	T_other	0.001001	t24h	V2	0.1001
TEST_56	T_other	0.000904977	t24h	V2	0.0904977
TEST_15	T_other	0.00239234	t24h	V2	0.239234
TEST_18	T_other	0.00309789	t24h	V2	0.309789
TEST_50	T_other	0.00264901	t24h	V2	0.264901
TEST_52	T_other	0.00143988	t24h	V2	0.143988
TEST_61	T_other	0.00264201	t24h	V3	0.264201
TEST_66	T_other	0.00248447	t24h	V3	0.248447
TEST_79	T_other	0.00488998	t24h	V3	0.488998
TEST_77	T_other	0.000914077	t24h	V3	0.0914077
TEST_70	T_other	0.00419287	t24h	V3	0.419287
TEST_58	T_other	0.00251572	t24h	V3	0.251572
TEST_88	T_other	0.00101112	t24h	V3	0.101112
TEST_65	T_other	0.000764526	t24h	V3	0.0764526
TEST_73	T_other	0.0021164	t24h	V3	0.21164
TEST_71	T_other	0.00143885	t24h	V3	0.143885
TEST_64	T_other	0.0010989	t24h	V3	0.10989
TEST_1	T_other	0.00116686	Baseline	V2	0.116686
TEST_14	T_other	0.00457457	Baseline	V2	0.457457
TEST_45	T_other	0.0012285	Baseline	V2	0.12285
TEST_17	T_other	0.00169492	Baseline	V2	0.169492
TEST_25	T_other	0.00214823	Baseline	V2	0.214823
TEST_18	T_other	0.00149477	Baseline	V2	0.149477
TEST_50	T_other	0.00480769	Baseline	V2	0.480769
TEST_53	T_other	0.00249584	Baseline	V2	0.249584
TEST_28	T_other	0.00166667	Baseline	V2	0.166667
TEST_56	T_other	0.0036855	Baseline	V2	0.36855
TEST_52	T_other	0.00144509	Baseline	V2	0.144509
TEST_55	T_other	0.000821018	Baseline	V2	0.0821018
TEST_23	T_other	0.0017452	Baseline	V2	0.17452
TEST_39	T_other	0.00113766	Baseline	V2	0.113766
TEST_46	T_other	0.00136612	Baseline	V2	0.136612
TEST_15	T_other	0.00103199	Baseline	V2	0.103199
TEST_47	T_other	0.00854701	Baseline	V2	0.854701
TEST_43	T_other	0.004	Baseline	V2	0.4
TEST_42	T_other	0.00114548	Baseline	V2	0.114548
TEST_51	T_other	0.000914077	Baseline	V2	0.0914077
TEST_40	T_other	0.00507614	Baseline	V2	0.507614
TEST_12	T_other	0.00156986	Baseline	V2	0.156986
TEST_88	T_other	0.00195695	Baseline	V3	0.195695
TEST_58	T_other	0.00740741	Baseline	V3	0.740741
TEST_69	T_other	0.000714796	Baseline	V3	0.0714796
TEST_64	T_other	0.00343643	Baseline	V3	0.343643
TEST_77	T_other	0.00077821	Baseline	V3	0.077821
TEST_71	T_other	0.00269542	Baseline	V3	0.269542
TEST_61	T_other	0.00247321	Baseline	V3	0.247321
TEST_73	T_other	0.00163132	Baseline	V3	0.163132
TEST_66	T_other	0.00236407	Baseline	V3	0.236407
TEST_79	T_other	0.004158	Baseline	V3	0.4158
TEST_65	T_other	0.00172117	Baseline	V3	0.172117
TEST_12	T_other	0.00392157	t8w	V2	0.392157
TEST_43	T_other	0.00321199	t8w	V2	0.321199
TEST_15	T_other	0.0030349	t8w	V2	0.30349
TEST_32	T_other	0.000948767	t8w	V2	0.0948767
TEST_23	T_other	0.00243902	t8w	V2	0.243902
TEST_1	T_other	0.00324149	t8w	V2	0.324149
TEST_25	T_other	0.0018018	t8w	V2	0.18018
TEST_17	T_other	0.00319829	t8w	V2	0.319829
TEST_40	T_other	0.0175055	t8w	V2	1.75055
TEST_6	T_other	0.00763359	t8w	V2	0.763359
TEST_14	T_other	0.00361011	t8w	V2	0.361011
TEST_45	T_other	0.0026178	t8w	V2	0.26178
TEST_47	T_other	0.00097561	t8w	V2	0.097561
TEST_52	T_other	0.00145773	t8w	V2	0.145773
TEST_51	T_other	0.00294985	t8w	V2	0.294985
TEST_56	T_other	0.00165426	t8w	V2	0.165426
TEST_55	T_other	0.002	t8w	V2	0.2
TEST_53	T_other	0.00464396	t8w	V2	0.464396
TEST_50	T_other	0.00469484	t8w	V2	0.469484
TEST_64	T_other	0.00290276	t8w	V3	0.290276
TEST_65	T_other	0.00113379	t8w	V3	0.113379
TEST_73	T_other	0.00202224	t8w	V3	0.202224
TEST_81	T_other	0.00315789	t8w	V3	0.315789
TEST_79	T_other	0.00319149	t8w	V3	0.319149
TEST_66	T_other	0.0028169	t8w	V3	0.28169
TEST_69	T_other	0.00124224	t8w	V3	0.124224
TEST_68	T_other	0.00154321	t8w	V3	0.154321
TEST_88	T_other	0.000691085	t8w	V3	0.0691085
TEST_61	T_other	0.00252207	t8w	V3	0.252207
TEST_58	T_other	0.00533618	t8w	V3	0.533618
TEST_77	T_other	0.00331126	t8w	V3	0.331126
TEST_70	T_other	0.0046875	t8w	V3	0.46875
LLDeep_0434	T_other	0.00520382	UT	V2	0.520382
LLDeep_0269	T_other	0.0021645	UT	V2	0.21645
LLDeep_0471	T_other	0.00200602	UT	V2	0.200602
LLDeep_0457	T_other	0.00298954	UT	V2	0.298954
LLDeep_0815	T_other	0.003663	UT	V2	0.3663
LLDeep_0226	T_other	0.00496278	UT	V2	0.496278
LLDeep_0264	T_other	0.00246002	UT	V2	0.246002
LLDeep_0960	T_other	0.006886	UT	V2	0.6886
LLDeep_0902	T_other	0.00848896	UT	V2	0.848896
LLDeep_0078	T_other	0.00139665	UT	V2	0.139665
LLDeep_0583	T_other	0.00179211	UT	V2	0.179211
LLDeep_1173	T_other	0.00460829	UT	V2	0.460829
LLDeep_1004	T_other	0.004	UT	V2	0.4
LLDeep_0912	T_other	0.00612745	UT	V2	0.612745
LLDeep_0166	T_other	0.00130039	UT	V2	0.130039
LLDeep_0799	T_other	0.00169348	UT	V2	0.169348
LLDeep_0701	T_other	0.00104384	UT	V2	0.104384
LLDeep_1153	T_other	0.00345722	UT	V2	0.345722
LLDeep_0748	T_other	0.00124688	UT	V2	0.124688
LLDeep_1368	T_other	0.00465983	UT	V2	0.465983
LLDeep_0468	T_other	0.00376412	UT	V2	0.376412
LLDeep_0529	T_other	0.0015456	UT	V2	0.15456
LLDeep_0460	T_other	0.00282486	UT	V2	0.282486
LLDeep_0416	T_other	0.00353982	UT	V2	0.353982
LLDeep_0465	T_other	0.00223714	UT	V2	0.223714
LLDeep_0659	T_other	0.00235849	UT	V2	0.235849
LLDeep_1035	T_other	0.00248756	UT	V2	0.248756
LLDeep_0846	T_other	0.00178412	UT	V2	0.178412
LLDeep_0672	T_other	0.001221	UT	V2	0.1221
LLDeep_0128	T_other	0.00275229	UT	V2	0.275229
LLDeep_0705	T_other	0.0228365	UT	V3	2.28365
LLDeep_0032	T_other	0.00420757	UT	V3	0.420757
LLDeep_1247	T_other	0.00156986	UT	V3	0.156986
LLDeep_1318	T_other	0.00255102	UT	V3	0.255102
LLDeep_1189	T_other	0.000904977	UT	V3	0.0904977
LLDeep_0854	T_other	0.00253485	UT	V3	0.253485
					0
					0
					0
					0
					0
					0
					0
					0
					0
					0
					0
					0
					0
					0
					0
					0
					0
					0
					0
					0
					0
					0
					0
					0
					0
					0
					0
					0
					0
					0
					0
					0
					0
					0
					0
					0
					0
					0
					0
					0
					0
					0
					0
					0
					0
					0
					0
					0
					0
					0
					0
					0
					0
					0
					0
					0
					0
					0
					0
					0
					0
					0
					0
					0
					0
					0
					0
					0
					0
					0
					0
					0
					0
					0
					0
					0
					0
					0
					0
					0
					0
					0
					0
					0
					0
					0
					0
					0
					0
					0
					0
					0
					0
					0
					0
					0
					0
					0
					0
					0
					0
					0
					0
					0
					0
					0
					0
					0
					0
					0
					0
					0
					0
					0
					0
					0
					0
					0
					0
					0
					0
					0
					0
					0
					0
					0
					0
					0
					0
					0
					0
					0
					0
					0
					0
					0
					0
					0
					0
					0
					0
					0
					0
					0
					0
					0
					0
					0
					0
					0
					0
					0
					0
					0
					0
					0
					0
					0
					0
					0
					0
					0
					0
					0
					0
					0
					0
					0
					0
					0
					0
					0

### Sheet: Minor cell types
Significant differences in proportions of minor cell types per condition
Condition
	CD4_TCM	Treg	CD4_Naive	CD4_CTL	CD8_TEM	cMono	CD8_TCM	ncMono	cDC2	B_intermediate	NKdim	pDC	ASDC	CD8_Naive	MAIT	plasmablast	CD8_Proliferating	CD4_TEM	B_memory	NKbright	B_naive	HSPC	platelet	gdT	CD4_Proliferating	NK_Proliferating	cDC1	ILC	dnT
t0-t24h	0.41303	0.33096	0.08995	0.3187	0.16102	0.01323	0.3016	0.10482	0.12194	0.09704	0.01181	0.07781	0.39867	0.31535	0.30301	0.29785	0.35273	0.17921	0.48662	0.36101	0.15028	0.29438	0.14251	0.45666	0.21383	0.3263	0.2598	0.36808	0.46511
t0-t8w	0.09028	0.08629	0.16038	0.42444	0.02163	2.00E-05	0.23777	0.04025	0.28472	0.28407	0.11313	0.07274	0.35628	0.32347	0.33592	0.28474	0.36666	0.10533	0.2925	0.40147	0.08921	0.37744	0.35402	0.44514	0.42753	0.3828	0.21993	0.3511	0.44047
t24h-t8w	0.05795	0.17051	0.0093	0.41045	0.13891	0	0.41918	0.29945	0.29301	0.24037	0.14935	0.47645	0.41374	0.17577	0.17834	0.4536	0.39608	0.34947	0.28454	0.27224	0.36151	0.41134	0.25913	0.43385	0.28659	0.43005	0.38655	0.33164	0.43307
C-t0	0.40697	0.15475	0.39711	4.00E-04	0.01377	2.00E-05	0.33173	0.378	0.15038	0.36279	0.0133	0.28846	0.34209	0.39121	0.28319	0.32417	0.32806	0.11911	0.42639	0.22347	0.35602	0.44914	0.02219	0.42201	0.15306	0.40669	0.17973	0.31431	0.23302
C-t24h	0.32384	0.06479	0.13665	0.00161	0.10477	0	0.15844	0.16656	0.45678	0.04533	0	0.18826	0.26126	0.2217	0.46408	0.46278	0.36989	0.39031	0.42539	0.12603	0.0711	0.32479	0.14466	0.40568	0.31332	0.24135	0.33277	0.32038	0.21874
C-t8w	0.13048	0.00869	0.10371	0.001	0.44604	0.43686	0.12464	0.07079	0.33827	0.17302	0.00022	0.17086	0.25549	0.42432	0.16438	0.4232	0.37065	0.44844	0.23703	0.30473	0.04145	0.40347	0.05489	0.44519	0.21559	0.30139	0.45325	0.28034	0.2838
Holm-Bonferroni correction
Significance Holm corrected	Most sign					Least significant
	0.008333333333	0.01	0.0125	0.01666666667	0.025	0.05
CD4 TCM	0.05795	0.09028	0.13048	0.32384	0.40697	0.41303
Treg	0.00869	0.06479	0.08629	0.15475	0.17051	0.33096
CD4 naive	0.0093	0.08995	0.10371	0.13665	0.16038	0.39711
CD4 CTL	4.00E-04	0.001	0.00161	0.3187	0.41045	0.42444
CD8_TEM	0.01377	0.02163	0.10477	0.13891	0.16102	0.44604
cMono	0	0	2.00E-05	2.00E-05	0.01323	0.43686
CD8_TCM	0.12464	0.15844	0.23777	0.3016	0.33173	0.41918
ncMono	0.04025	0.07079	0.10482	0.16656	0.29945	0.378
cDC2	0.12194	0.15038	0.28472	0.29301	0.33827	0.45678
B_intermediate	0.04533	0.09704	0.17302	0.24037	0.28407	0.36279
NKdim	0	0.00022	0.01181	0.0133	0.11313	0.14935
pDC	0.07274	0.07781	0.17086	0.18826	0.28846	0.47645
ASDC	0.25549	0.26126	0.34209	0.35628	0.39867	0.41374
CD8_Naive	0.17577	0.2217	0.31535	0.32347	0.39121	0.42432
MAIT	0.16438	0.17834	0.28319	0.30301	0.33592	0.46408
plasmablast	0.28474	0.29785	0.32417	0.4232	0.4536	0.46278
CD8_Proliferating	0.32806	0.35273	0.36666	0.36989	0.37065	0.39608
CD4_TEM	0.10533	0.11911	0.17921	0.34947	0.39031	0.44844
B_memory	0.23703	0.28454	0.2925	0.42539	0.42639	0.48662
NKbright	0.12603	0.22347	0.27224	0.30473	0.36101	0.40147
B_naive	0.04145	0.0711	0.08921	0.15028	0.35602	0.36151
HSPC	0.29438	0.32479	0.37744	0.40347	0.41134	0.44914
platelet	0.02219	0.05489	0.14251	0.14466	0.25913	0.35402
gdT	0.40568	0.42201	0.43385	0.44514	0.44519	0.45666
CD4_Proliferating	0.15306	0.21383	0.21559	0.28659	0.31332	0.42753
NK_Proliferating	0.24135	0.30139	0.3263	0.3828	0.40669	0.43005
cDC1	0.17973	0.21993	0.2598	0.33277	0.38655	0.45325
ILC	0.28034	0.31431	0.32038	0.33164	0.3511	0.36808
dnT	0.21874	0.23302	0.2838	0.43307	0.44047	0.46511
