## Supplementary tables for "Single-cell dissection of the immune response after acute myocardial infarction": Table_S7_DE_protein.xlsx

### Sheet: Sheet 1 - olink_de_paired_wilco
olink_de_paired_wilcoxon_baseline
	condition.1	condition.2	nsamples.x	nsamples.y	mean_exp.1	mean_exp.2	mean_lfc	method	paired	p_nominal	uniprot.id	gs	p bonferroni	paired_mtc	found in Kulasingam2018 (t3mo)
OID00597	Baseline	t24h	41	41	6.79681	4.95213	0.456807	wilcoxon	TRUE	4.52746e-09	P20160	AZU1	4.16527e-07	TRUE	TRUE
OID00629	Baseline	t24h	41	41	7.39758	7.69223	-0.0563476	wilcoxon	TRUE	0.000214304	Q16663	CCL15	0.019716	TRUE	FALSE
OID00633	Baseline	t24h	41	41	6.01069	6.68427	-0.153239	wilcoxon	TRUE	1.25995e-05	P36222	CHI3L1	0.00115915	TRUE	FALSE
OID00575	Baseline	t24h	41	41	5.61556	5.29424	0.0850056	wilcoxon	TRUE	0.00053808	P04080	CSTB	0.0495033	TRUE	FALSE
OID00601	Baseline	t24h	41	41	5.60123	5.80971	-0.0527235	wilcoxon	TRUE	0.00034288	Q9H2A7	CXCL16	0.031545	TRUE	FALSE
OID00589	Baseline	t24h	41	41	4.77465	4.39862	0.118344	wilcoxon	TRUE	5.64495e-05	P15090	FABP4	0.00519336	TRUE	FALSE
OID00604	Baseline	t24h	41	41	6.25696	4.72719	0.404478	wilcoxon	TRUE	1.27261e-07	P08833	IGFBP1	1.1708e-05	TRUE	TRUE
OID00650	Baseline	t24h	41	41	8.40858	8.916	-0.0845358	wilcoxon	TRUE	6.45181e-07	P18065	IGFBP2	5.93567e-05	TRUE	TRUE
OID00634	Baseline	t24h	41	41	6.68912	7.51961	-0.168842	wilcoxon	TRUE	1.46505e-05	Q01638	IL1RL1	0.00134785	TRUE	FALSE
OID00600	Baseline	t24h	41	41	4.24182	3.15887	0.425272	wilcoxon	TRUE	1.27329e-11	P05164	MPO	1.17143e-09	TRUE	TRUE
OID00131	Baseline	t24h	41	41	3.70989	6.06437	-0.708982	wilcoxon	TRUE	8.22183e-10	NT-proBNP*	NA	7.56409e-08	TRUE	FALSE
OID00599	Baseline	t24h	41	41	3.1598	1.21739	1.37603	wilcoxon	TRUE	9.09495e-13	Q9HCB6	SPON1	8.36735e-11	TRUE	TRUE
OID00590	Baseline	t24h	41	41	10.7495	9.37459	0.197436	wilcoxon	TRUE	9.09495e-13	P10646	TFPI	8.36735e-11	TRUE	TRUE
OID00585	Baseline	t24h	41	41	4.15788	4.58715	-0.14175	wilcoxon	TRUE	0.000115706	Q99727	TIMP4	0.010645	TRUE	TRUE
OID006121	Baseline	t8w	40	40	8.462	8.7351	-0.0458253	wilcoxon	TRUE	1.95008e-05	P30530	AXL	0.00179408	TRUE	FALSE
OID005971	Baseline	t8w	40	40	6.8437	5.31633	0.364347	wilcoxon	TRUE	1.16215e-06	P20160	AZU1	0.000106917	TRUE	TRUE
OID006291	Baseline	t8w	40	40	7.3722	7.63758	-0.0510207	wilcoxon	TRUE	9.44651e-05	Q16663	CCL15	0.00869079	TRUE	FALSE
OID006391	Baseline	t8w	40	40	10.5715	10.8659	-0.039619	wilcoxon	TRUE	7.13744e-07	Q9NPY3	CD93	6.56645e-05	TRUE	TRUE
OID005871	Baseline	t8w	40	40	3.35187	3.58874	-0.0985136	wilcoxon	TRUE	0.000205904	P33151	CDH5	0.0189432	TRUE	FALSE
OID006241	Baseline	t8w	40	40	5.35868	5.728	-0.0961531	wilcoxon	TRUE	0.000336437	P15085	CPA1	0.0309522	TRUE	FALSE
OID006321	Baseline	t8w	40	40	5.61205	6.18357	-0.139912	wilcoxon	TRUE	1.40519e-06	P15086	CPB1	0.000129277	TRUE	FALSE
OID006011	Baseline	t8w	40	40	5.58446	5.80643	-0.056235	wilcoxon	TRUE	0.000402217	Q9H2A7	CXCL16	0.037004	TRUE	FALSE
OID005791	Baseline	t8w	40	40	4.99738	5.23667	-0.0674784	wilcoxon	TRUE	1.95008e-05	P28799	GRN	0.00179408	TRUE	FALSE
OID005821	Baseline	t8w	40	40	7.60161	7.91709	-0.0586654	wilcoxon	TRUE	6.35742e-06	P98160	HSPG2	0.000584883	TRUE	FALSE
OID006401	Baseline	t8w	40	40	5.93933	6.17226	-0.0554985	wilcoxon	TRUE	8.25246e-05	O95998	IL18BP	0.00759227	TRUE	FALSE
OID005701	Baseline	t8w	40	40	4.23341	4.50406	-0.0894059	wilcoxon	TRUE	0.000131546	P01589	IL2RA	0.0121022	TRUE	FALSE
OID005831	Baseline	t8w	40	40	3.70755	3.90335	-0.0742463	wilcoxon	TRUE	0.000298181	P36941	LTBR	0.0274327	TRUE	FALSE
OID006161	Baseline	t8w	40	40	8.259	7.15431	0.207156	wilcoxon	TRUE	0.000379098	P02144	MB	0.034877	TRUE	TRUE
OID001321	Baseline	t8w	40	40	4.44818	4.72462	-0.0869808	wilcoxon	TRUE	0.000316785	Q9NQ76	MEPE	0.0291442	TRUE	FALSE
OID006141	Baseline	t8w	40	40	2.81074	3.11947	-0.150348	wilcoxon	TRUE	7.70876e-05	P08253	MMP2	0.00709206	TRUE	TRUE
OID006441	Baseline	t8w	40	40	6.34748	6.78399	-0.0959507	wilcoxon	TRUE	3.19463e-06	P08254	MMP3	0.000293906	TRUE	TRUE
OID006001	Baseline	t8w	40	40	4.26892	3.30253	0.3703	wilcoxon	TRUE	3.16322e-09	P05164	MPO	2.91016e-07	TRUE	TRUE
OID001311	Baseline	t8w	40	40	3.58798	4.46853	-0.316629	wilcoxon	TRUE	0.000131546	NA*	NA*	0.0121022	TRUE	FALSE
OID005841	Baseline	t8w	40	40	4.58599	4.85336	-0.0817479	wilcoxon	TRUE	0.00035719	Q9UM47	NOTCH3	0.0328615	TRUE	FALSE
OID006191	Baseline	t8w	40	40	2.6327	2.9747	-0.176204	wilcoxon	TRUE	5.27853e-07	Q8NBP7	PCSK9	4.85624e-05	TRUE	FALSE
OID006091	Baseline	t8w	40	40	2.72288	3.00219	-0.140882	wilcoxon	TRUE	0.000233276	P19957	PI3	0.0214614	TRUE	TRUE
OID006311	Baseline	t8w	40	40	5.20795	5.48951	-0.0759614	wilcoxon	TRUE	3.80771e-06	P00749	PLAU	0.000350309	TRUE	FALSE
OID005991	Baseline	t8w	40	40	3.20936	1.38705	1.21027	wilcoxon	TRUE	1.81899e-12	Q9HCB6	SPON1	1.67347e-10	TRUE	TRUE
OID005901	Baseline	t8w	40	40	10.7974	9.26286	0.221157	wilcoxon	TRUE	1.81899e-12	P10646	TFPI	1.67347e-10	TRUE	TRUE
OID005711	Baseline	t8w	40	40	3.88226	3.54734	0.13016	wilcoxon	TRUE	2.0375e-06	O00300	TNFRSF11B	0.00018745	TRUE	FALSE
OID005671	Baseline	t8w	40	40	5.10174	5.37605	-0.0755561	wilcoxon	TRUE	6.71843e-05	P20333	TNFRSF1B	0.00618095	TRUE	FALSE
*OID00131 is NT-proBNP, this is a non-active product of the breakdown of BNP. Therefore, NT-proBNP does not have its own Uniprot ID or gene symbol.
