## Supplementary tables for "Single-cell dissection of the immune response after acute myocardial infarction": Table_S9_pQTLsumstats.xlsx

### Sheet: bulk-like
cell_type	condition	gene	SNPName	SNPChr	SNPChrPos	ProbeName	ProbeChr	ProbeCenterChrPos	CisTrans	SNPType	AlleleAssessed	OverallZScore	DatasetsWhereSNPProbePairIsAvailableAndPassesQC	DatasetsZScores	DatasetsNrSamples	IncludedDatasetsMeanProbeExpression	IncludedDatasetsProbeExpressionVariance	HGNCName	IncludedDatasetsCorrelationCoefficient	Meta.Beta..SE.	Beta..SE.	FoldChange	FDR
bulk-like	t0	2.83663e-05	rs6686750	1	154419843	ENSG00000160712	1	154409797	cis	A/G	A	-4.18616	bulk_expression_all	-4.18616	34	0	99.1667	IL6R	-0.652936	0E0 (0E0)	-0.6529356 (0.133893)	0	0
bulk-like	t0	0.0105337	rs8124182	20	44608901	ENSG00000100985	20	44641373	cis	G/A	A	2.5579	bulk_expression_all	2.5579	34	0	99.1667	MMP9	0.432635	0E0 (0E0)	0.4326347 (0.1593764)	0	0
bulk-like	t24h	0.0023175	rs6686750	1	154419843	ENSG00000160712	1	154409797	cis	A/G	A	-3.04607	bulk_expression_all	-3.04607	34	0	99.1667	IL6R	-0.505038	0E0 (0E0)	-0.5050378 (0.1525755)	0	0
bulk-like	t24h	0.013153	rs10422256	19	11216617	ENSG00000130164	19	11222265	cis	A/G	G	-2.47947	bulk_expression_all	-2.47947	34	0	99.1667	LDLR	-0.421399	0E0 (0E0)	-0.4213985 (0.1603145)	0	0
bulk-like	t8w	0.0023736	rs6686750	1	154419843	ENSG00000160712	1	154409797	cis	A/G	A	-3.03891	bulk_expression_all	-3.03891	33	0	93.5	IL6R	-0.511104	0E0 (0E0)	-0.5111039 (0.1543742)	0	0
bulk-like	lifelines(1142)	2.81797e-104	rs6686750	1	154419843	ENSG00000160712	1	154409797	cis	A/G	A	-21.6852	bulk_expression_all	-21.6852	1179	0	115935	IL6R	-0.573967	0E0 (0E0)	-0.5739669 (0.0238688)	0	0
bulk-like	lifelines(1142)	1.04041e-05	rs472495	1	55521313	ENSG00000169174	1	55517873	cis	T/G	G	-4.40856	bulk_expression_all	-4.40856	1179	0	115935	PCSK9	-0.128369	0E0 (0E0)	-0.1283695 (0.028907)	0	0
bulk-like	lifelines(1142)	0.0007528	rs1892971	11	102795606	ENSG00000149968	11	102710533	cis	G/A	A	-3.36953	bulk_expression_all	-3.36953	1179	0	115935	MMP3	-0.0976375	0E0 (0E0)	-0.0976375 (0.0290089)	0	0

### Sheet: interactions
variant	probe	coefficient	estimate	se	df	t	p
rs6686750	IL6R	(Intercept)	11.261	0.343429	45.4827	32.7899	2.70245e-33
rs6686750	IL6R	age	-0.00270195	0.00349435	34.1457	-0.773235	0.444704
rs6686750	IL6R	sexM	-0.0957651	0.118733	35.0236	-0.806559	0.425364
rs6686750	IL6R	timepointt24h	0.191158	0.218044	71.2159	0.876695	0.3836
rs6686750	IL6R	timepointt8w	0.319388	0.219866	71.4913	1.45265	0.150697
rs6686750	IL6R	variant	0.41597	0.0897684	72.0056	4.63381	1.55829e-05
rs6686750	IL6R	timepointt24h:variant	-0.0594575	0.0931975	71.2159	-0.637973	0.525537
rs6686750	IL6R	timepointt8w:variant	-0.077675	0.0945306	71.6834	-0.821691	0.413977
rs8124182	MMP9	(Intercept)	7.80911	0.935025	74.0232	8.35176	2.79218e-12
rs8124182	MMP9	age	0.000278309	0.00733042	34.3258	0.0379662	0.969935
rs8124182	MMP9	sexM	0.0449577	0.239406	36.1858	0.187788	0.852092
rs8124182	MMP9	timepointt24h	-1.12571	0.983961	71.3504	-1.14406	0.256421
rs8124182	MMP9	timepointt8w	-1.51492	1.00567	72.6383	-1.50637	0.136309
rs8124182	MMP9	variant	-0.680709	0.277619	99.1375	-2.45195	0.0159571
rs8124182	MMP9	timepointt24h:variant	0.358206	0.361198	71.3504	0.991718	0.324687
rs8124182	MMP9	timepointt8w:variant	0.403249	0.367782	72.4197	1.09643	0.276521
rs10422256	LDLR	(Intercept)	6.39546	0.415727	42.3768	15.3838	5.97602e-19
rs10422256	LDLR	age	-0.00903821	0.00522133	33.7728	-1.73102	0.0925769
rs10422256	LDLR	sexM	-0.439703	0.169173	35.0698	-2.59914	0.0135811
rs10422256	LDLR	timepointt24h	0.630819	0.233084	70.8924	2.70641	0.00851484
rs10422256	LDLR	timepointt8w	-0.335401	0.238494	71.4739	-1.40633	0.16396
rs10422256	LDLR	variant	-0.0826046	0.128633	65.8026	-0.642173	0.522992
rs10422256	LDLR	timepointt24h:variant	-0.29307	0.125536	70.8924	-2.33455	0.0224042
rs10422256	LDLR	timepointt8w:variant	0.101304	0.127605	71.3093	0.793881	0.429898
