## Supplementary tables for "Single-cell dissection of the immune response after acute myocardial infarction": Table_S10_pQTLsamplesize copy.xlsx

### Sheet: STEMI
snp	protein	timepoint	genotype	n
rs6686750	IL6R	t0	AA	3
rs6686750	IL6R	t0	AG	22
rs6686750	IL6R	t0	GG	13
rs6686750	IL6R	t24h	AA	3
rs6686750	IL6R	t24h	AG	22
rs6686750	IL6R	t24h	GG	13
rs6686750	IL6R	t8w	AA	3
rs6686750	IL6R	t8w	AG	22
rs6686750	IL6R	t8w	GG	12
rs8124182	MMP9	t0	AA	0
rs8124182	MMP9	t0	AG	12
rs8124182	MMP9	t0	GG	26
rs8124182	MMP9	t24h	AA	0
rs8124182	MMP9	t24h	AG	12
rs8124182	MMP9	t24h	GG	26
rs8124182	MMP9	t8w	AA	0
rs8124182	MMP9	t8w	AG	11
rs8124182	MMP9	t8w	GG	26
rs10422256	LDLR	t0	AA	12
rs10422256	LDLR	t0	AG	23
rs10422256	LDLR	t0	GG	3
rs10422256	LDLR	t24h	AA	12
rs10422256	LDLR	t24h	AG	23
rs10422256	LDLR	t24h	GG	3
rs10422256	LDLR	t8w	AA	11
rs10422256	LDLR	t8w	AG	23
rs10422256	LDLR	t8w	GG	3

### Sheet: Lifelines control
snp	protein	timepoint	genotype	n
rs6686750	IL6R	lifelines	AA	230
rs6686750	IL6R	lifelines	AG	552
rs6686750	IL6R	lifelines	GG	397
rs8124182	MMP9	lifelines	AA	26
rs8124182	MMP9	lifelines	AG	300
rs8124182	MMP9	lifelines	GG	853
rs10422256	LDLR	lifelines	AA	319
rs10422256	LDLR	lifelines	AG	586
rs10422256	LDLR	lifelines	GG	274
